# A multiplex serological assay for the characterization of IgG immune response to SARS-CoV-2

**DOI:** 10.1101/2021.09.23.21262329

**Authors:** Etienne Brochot, Vianney Souplet, Pauline Follet, Pauline Ponthieu, Christophe Olivier, Gaël Even, Christophe Audebert, Rémi Malbec

## Abstract

**Background:** In the fight against SARS-COV-2, the development of serological assays based on different antigenic domains represent a versatile tool to get a comprehensive picture of the immune response or differentiate infection from vaccination beyond simple diagnosis.

**Objectives:** Here we use a combination of the Nucleoprotein (NP), the Spike 1 (S1) and Spike 2 (S2) subunits, and the receptor binding domain (RBD) and N-terminal domain (NTD) of the Spike antigens from the Syrius-CoViDiag^®^ multiplex IgG assay, to follow the immune response to SARS-CoV-2 infection over a long time period and depending on disease severity.

**Results:** Using a panel of 209 sera collected from 61 patients up to eight months after infection, we observed that most patients develop an immune response against multiple viral epitope, but anti-S2 antibodies seemed to last longer. For all the tested IgGs, we have found higher titers for hospitalized patients than for non-hospitalized ones. Moreover the combination of the five different IgG titers increased the correlation to the neutralizing antibody titers than if considered individually.

**Conclusion:** Multiplex immunoassays have the potential to improve diagnostic performances, especially for ancient infection or mild form of the disease presenting weaker antibody titers. Also the combined detection of anti-NP and anti-Spike-derived domains can be useful to differentiate vaccination from viral infection and accurately assess the antibody potential to neutralize the virus.
