## Supplemental data for "A multiplex serological assay for the characterization of IgG immune response to SARS-CoV-2"

### Sheet: Feuil1
				Syrius CoViDiag
DAYS SERO-PCR	AGE range	SEX	H (Y/N)	Nucleocapside		Spike 1		Spike 2		Spike RBD		Spike NTD		Control +		CoViDiag	Neutralizing dilution factor
19	46-50	F	N	20.631	Borderline	14.192	Borderline	0.35	Negative	7.999	Negative	0.061	Negative	81.427	Positive	Positive	1/20
57	46-50	F	N	20.726	Borderline	25.227	Positive	1.808	Negative	15.675	Borderline	0.08	Negative	77.1	Positive	Positive	1/20
113	46-50	F	N	1.906	Negative	9.607	Negative	1.615	Negative	2.989	Negative	0.315	Negative	77.969	Positive	Negative	0
169	46-50	F	N	0.175	Negative	1.704	Negative	2.529	Negative	0.881	Negative	0.396	Negative	76.611	Positive	Negative	0
197	46-50	F	N	0.396	Negative	5.74	Negative	2.047	Negative	1.392	Negative	0.259	Negative	76.891	Positive	Negative	0
224	46-50	F	N	0.618	Negative	21.491	Positive	0.878	Negative	9.123	Negative	0.106	Negative	77.327	Positive	Positive	0
34	81-85	F	N	1.211	Negative	0.328	Negative	0	Negative	0	Negative	0	Negative	46.259	Positive	Negative	0
152	81-85	F	N	1.09	Negative	0.013	Negative	0.498	Negative	0	Negative	0	Negative	45.378	Positive	Negative	0
213	81-85	F	N	2.18	Negative	0.612	Negative	0.085	Negative	0.733	Negative	0	Negative	47.051	Positive	Negative	0
44	51-55	M	Y	68.087	Positive	14.776	Borderline	77.713	Positive	31.333	Positive	0.531	Negative	70.531	Positive	Positive	1/20
196	51-55	M	Y	31.915	Positive	9.226	Negative	45.847	Positive	5.188	Negative	0.076	Negative	74.957	Positive	Positive	0
47	81-85	M	Y	76.071	Positive	53.23	Positive	71.808	Positive	70.699	Positive	5.586	Negative	69.857	Positive	Positive	1/160
63	81-85	M	Y	79.21	Positive	55.216	Positive	78.972	Positive	72.636	Positive	9.633	Negative	73.123	Positive	Positive	1/80
154	81-85	M	Y	72.225	Positive	64.111	Positive	83.991	Positive	69.456	Positive	16.335	Borderline	72.3	Positive	Positive	1/160
182	81-85	M	Y	67.83	Positive	67.09	Positive	84.38	Positive	72.472	Positive	19.699	Borderline	75.87	Positive	Positive	1/160
210	81-85	M	Y	61.435	Positive	71.337	Positive	76.812	Positive	69.068	Positive	15.852	Borderline	73.298	Positive	Positive	1/160
35	66-70	M	Y	70.869	Positive	69.464	Positive	76.707	Positive	73.403	Positive	15.424	Borderline	71.644	Positive	Positive	1/640
88	66-70	M	Y	65.256	Positive	68.376	Positive	80.526	Positive	62.717	Positive	25.564	Positive	71.379	Positive	Positive	1/160
115	66-70	M	Y	60.719	Positive	63.039	Positive	77.889	Positive	64.568	Positive	19.767	Borderline	70.288	Positive	Positive	1/80
150	66-70	M	Y	52.593	Positive	57.631	Positive	73.815	Positive	67.033	Positive	14.217	Borderline	67.001	Positive	Positive	1/320
176	66-70	M	Y	54.795	Positive	57.493	Positive	74.651	Positive	69.181	Positive	14.819	Borderline	72.387	Positive	Positive	1/40
213	66-70	M	Y	54.808	Positive	65.991	Positive	75.156	Positive	66.712	Positive	11.498	Borderline	72.585	Positive	Positive	1/40
27	96-100	F	N	54.911	Positive	32.528	Positive	20.309	Borderline	50.986	Positive	0.668	Negative	76.099	Positive	Positive	1/20
51	96-100	F	N	61.961	Positive	64.874	Positive	62.896	Positive	72.043	Positive	1.955	Negative	73.535	Positive	Positive	1/40
83	96-100	F	N	46.793	Positive	62.821	Positive	63.388	Positive	70.295	Positive	1.999	Negative	70.782	Positive	Positive	1/40
163	96-100	F	N	63.037	Positive	67.689	Positive	75.07	Positive	67.444	Positive	19.44	Borderline	69.948	Positive	Positive	1/40
187	96-100	F	N	59.585	Positive	65.095	Positive	72.327	Positive	66.09	Positive	9.085	Negative	68.684	Positive	Positive	1/160
42	31-35	F	N	45.676	Positive	6.654	Positive	7.128	Negative	11.598	Borderline	0.08	Negative	70.17	Positive	Positive	1/80
199	31-35	F	N	14.913	Negative	9.281	Positive	18.76	Borderline	8.255	Negative	0	Negative	71.652	Positive	Negative	1/20
205	31-35	F	N	19.105	Borderline	18.501	Positive	23.331	Borderline	8.578	Negative	0	Negative	71.963	Positive	Positive	1/20
32	86-90	M	N	73.422	Positive	15.979	Positive	84.939	Positive	38.523	Positive	0.825	Negative	76.014	Positive	Positive	1/20
67	86-90	M	N	72.222	Positive	61.283	Positive	75.807	Positive	71.858	Positive	13.361	Borderline	66.348	Positive	Positive	1/160
120	86-90	M	N	67.163	Positive	54.243	Positive	61.206	Positive	64.738	Positive	11.254	Borderline	63.523	Positive	Positive	1/80
186	86-90	M	N	58.437	Positive	52.75	Positive	58.425	Positive	61.76	Positive	11.288	Borderline	61.913	Positive	Positive	1/20
45	71-75	F	Y	61.812	Positive	68.268	Positive	77.314	Positive	73.65	Positive	2.057	Negative	70.901	Positive	Positive	1/160
66	71-75	F	Y	59.62	Positive	58.857	Positive	81.482	Positive	76.569	Positive	8.629	Negative	70.723	Positive	Positive	1/160
157	71-75	F	Y	62.079	Positive	62.995	Positive	78.81	Positive	71.369	Positive	9.311	Negative	71.98	Positive	Positive	1/40
188	71-75	F	Y	48.559	Positive	60.748	Positive	79.45	Positive	71.602	Positive	9.089	Negative	72.301	Positive	Positive	1/40
54	71-75	F	Y	75.351	Positive	81.348	Positive	89.417	Positive	62.41	Positive	33.305	Positive	74.784	Positive	Positive	1/80
155	71-75	F	Y	47.448	Positive	62.72	Positive	83.229	Positive	72.499	Positive	10.717	Borderline	70.825	Positive	Positive	1/40
44	86-90	F	N	56.162	Positive	59.202	Positive	56.107	Positive	65.831	Positive	0.542	Negative	70.466	Positive	Positive	1/40
85	86-90	F	N	36.787	Positive	57.747	Positive	57.762	Positive	63.59	Positive	2.14	Negative	69.888	Positive	Positive	1/20
168	86-90	F	N	52.891	Positive	54.403	Positive	54.238	Positive	50.281	Positive	2.9	Negative	67.492	Positive	Positive	0
199	86-90	F	N	49.214	Positive	53.801	Positive	56.184	Positive	55.76	Positive	5.695	Negative	64.596	Positive	Positive	0
42	71-75	M	Y	69.624	Positive	72.855	Positive	77.313	Positive	50.8	Positive	72.253	Positive	65.64	Positive	Positive	1/320
70	71-75	M	Y	77.722	Positive	60.498	Positive	83.381	Positive	77.269	Positive	15.296	Borderline	74.824	Positive	Positive	1/40
173	71-75	M	Y	74.213	Positive	71.927	Positive	81.39	Positive	65.511	Positive	68.273	Positive	68.462	Positive	Positive	1/20
191	71-75	M	Y	68.903	Positive	65.461	Positive	83.315	Positive	65.751	Positive	66.21	Positive	71.982	Positive	Positive	1/40
69	91-95	F	N	67.113	Positive	20.963	Positive	72.109	Positive	12.893	Borderline	0.026	Negative	72.595	Positive	Positive	0
159	91-95	F	N	56.661	Positive	16.45	Positive	60.244	Positive	14.878	Borderline	0.216	Negative	71.172	Positive	Positive	0
25	86-90	F	N	74.634	Positive	57.723	Positive	78.099	Positive	71.39	Positive	7.584	Negative	70.449	Positive	Positive	1/40
67	86-90	F	N	74.183	Positive	56.076	Positive	77.903	Positive	66.047	Positive	13.522	Borderline	69.304	Positive	Positive	1/80
165	86-90	F	N	56.196	Positive	58.058	Positive	78.898	Positive	65.008	Positive	8.619	Negative	71.108	Positive	Positive	1/20
188	86-90	F	N	48.31	Positive	62.06	Positive	79.357	Positive	66.742	Positive	12.579	Borderline	74.271	Positive	Positive	1/40
44	41-45	M	Y	77.796	Positive	26.12	Positive	66.174	Positive	59.696	Positive	4.84	Negative	74.38	Positive	Positive	1/20
164	41-45	M	Y	37.818	Positive	58.606	Positive	71.928	Positive	67.439	Positive	0.307	Negative	74.452	Positive	Positive	1/40
212	41-45	M	Y	17.268	Borderline	57.148	Positive	66.456	Positive	60.168	Positive	1.39	Negative	70.428	Positive	Positive	1/20
31	86-90	M	N	49.651	Positive	0.471	Positive	37.283	Positive	5.531	Negative	0.186	Negative	54.383	Positive	Positive	1/40
77	86-90	M	N	45.457	Positive	5.082	Positive	45.756	Positive	25.778	Positive	0.356	Negative	44.647	Positive	Positive	1/40
164	86-90	M	N	47.882	Positive	1.366	Positive	43.958	Positive	35.852	Positive	0	Negative	49.164	Positive	Positive	0
182	86-90	M	N	40.629	Positive	0.705	Positive	40.432	Positive	32.659	Positive	0.824	Negative	45.006	Positive	Positive	1/20
229	86-90	M	N	39.425	Positive	0.028	Positive	38.285	Positive	30.084	Positive	0	Negative	47.945	Positive	Positive	0
58	86-90	M	N	69.124	Positive	60.591	Positive	76.686	Positive	70.266	Positive	31.412	Positive	64.097	Positive	Positive	1/320
186	86-90	M	N	70.409	Positive	10.581	Positive	69.014	Positive	39.725	Positive	0.576	Negative	70.991	Positive	Positive	0
69	91-95	F	N	72.066	Positive	42.648	Positive	73.382	Positive	55.604	Positive	0.298	Negative	73.469	Positive	Positive	1/80
89	91-95	F	N	60.971	Positive	64.123	Positive	78.272	Positive	69.475	Positive	17.346	Borderline	70.191	Positive	Positive	1/160
214	91-95	F	N	42.579	Positive	50.531	Positive	71.69	Positive	61.349	Positive	6.919	Negative	67.008	Positive	Positive	1/40
31	91-95	F	Y	73.501	Positive	52.814	Positive	77.855	Positive	65.089	Positive	3.469	Negative	70.409	Positive	Positive	1/80
61	91-95	F	Y	75.308	Positive	38.674	Positive	63.134	Positive	43.723	Positive	0	Negative	72.257	Positive	Positive	1/80
160	91-95	F	Y	64.144	Positive	7.649	Positive	78.086	Positive	31.967	Positive	0.934	Negative	69.501	Positive	Positive	0
24	71-75	M	Y	68.302	Positive	67.469	Positive	68.775	Positive	73.41	Positive	2.017	Negative	75.369	Positive	Positive	1/40
57	71-75	M	Y	57.845	Positive	57.925	Positive	57.704	Positive	63.31	Positive	0.512	Negative	71.719	Positive	Positive	0
77	71-75	M	Y	52.024	Positive	48.902	Positive	42.449	Positive	43.813	Positive	0.744	Negative	69.309	Positive	Positive	0
138	71-75	M	Y	33.836	Positive	45.423	Positive	45.021	Positive	12.007	Borderline	3.756	Negative	64.265	Positive	Positive	0
151	71-75	M	Y	27.324	Borderline	45.436	Positive	38.138	Positive	18.168	Borderline	2.32	Negative	62.968	Positive	Positive	0
21	76-80	M	Y	62.369	Positive	47.072	Positive	57.94	Positive	50.451	Positive	0.616	Negative	68.014	Positive	Positive	1/40
60	76-80	M	Y	49.766	Positive	49.784	Positive	49.409	Positive	53.264	Positive	1.402	Negative	67.374	Positive	Positive	1/20
84	76-80	M	Y	50.707	Positive	46.719	Positive	43.452	Positive	49.772	Positive	1.685	Negative	62.365	Positive	Positive	0
95	76-80	M	Y	35.642	Positive	43.051	Positive	47.53	Positive	46.43	Positive	1	Negative	54.241	Positive	Positive	0
155	76-80	M	Y	48.456	Positive	42.666	Positive	51.712	Positive	21.631	Positive	3.38	Negative	64.05	Positive	Positive	0
195	76-80	M	Y	37.347	Positive	41.959	Positive	46.417	Positive	11.736	Borderline	2.348	Negative	66.66	Positive	Positive	0
218	76-80	M	Y	34.274	Positive	40.006	Positive	45.917	Positive	7.862	Negative	1.176	Negative	64.577	Positive	Positive	0
44	51-55	F	N	49.918	Positive	0.909	Positive	9.744	Negative	0.453	Negative	0.252	Negative	70.423	Positive	Positive	0
190	51-55	F	N	8.587	Negative	0.057	Positive	12.736	Negative	0.41	Negative	0.263	Negative	71.917	Positive	Negative	0
32	71-75	M	Y	73.688	Positive	70.808	Positive	80.454	Positive	66.827	Positive	38.953	Positive	68.831	Positive	Positive	1/320
102	71-75	M	Y	74.684	Positive	71.359	Positive	80.565	Positive	65.888	Positive	45.99	Positive	71.184	Positive	Positive	1/80
120	71-75	M	Y	74.435	Positive	71.797	Positive	83.118	Positive	53.354	Positive	45.48	Positive	73.669	Positive	Positive	1/40
164	71-75	M	Y	63.902	Positive	66.587	Positive	82.817	Positive	74.31	Positive	13.743	Borderline	74.33	Positive	Positive	1/40
181	71-75	M	Y	55.104	Positive	66.697	Positive	74.294	Positive	65.765	Positive	21.7	Positive	71.932	Positive	Positive	1/80
230	71-75	M	Y	46.372	Positive	64.182	Positive	74.041	Positive	60.887	Positive	27.67	Positive	72.506	Positive	Positive	1/40
20	96-100	F	N	54.407	Positive	61.515	Positive	39.52	Positive	73.429	Positive	1.902	Negative	70.005	Positive	Positive	1/80
90	96-100	F	N	59.834	Positive	58.828	Positive	68.43	Positive	72.226	Positive	9.592	Negative	70.036	Positive	Positive	1/40
149	96-100	F	N	47.269	Positive	59.981	Positive	63.884	Positive	69.413	Positive	12.638	Borderline	69.891	Positive	Positive	1/20
177	96-100	F	N	47.766	Positive	65.612	Positive	69.227	Positive	70.464	Positive	10.365	Borderline	70.885	Positive	Positive	1/20
34	36-40	F	N	70.572	Positive	60.172	Positive	53.208	Positive	69.151	Positive	2.9	Negative	73.628	Positive	Positive	1/320
150	36-40	F	N	63.208	Positive	49.985	Positive	42.389	Positive	57.034	Positive	0.436	Negative	77.377	Positive	Positive	1/40
89	86-90	F	N	77.038	Positive	46.448	Positive	58.346	Positive	52.84	Positive	0.252	Negative	78.912	Positive	Positive	1/20
181	86-90	F	N	72.998	Positive	50.932	Positive	62.621	Positive	53.819	Positive	0.29	Negative	77.117	Positive	Positive	0
84	86-90	F	N	50.199	Positive	51.348	Positive	84.487	Positive	72.491	Positive	0.657	Negative	75.288	Positive	Positive	1/80
150	86-90	F	N	52.552	Positive	60.611	Positive	81.128	Positive	68.995	Positive	2.038	Negative	75.84	Positive	Positive	1/20
164	86-90	F	N	50.317	Positive	61.453	Positive	82.089	Positive	68.299	Positive	0.755	Negative	74.004	Positive	Positive	1/20
158	26-30	H	N	58.822	Positive	6.7	Positive	66.645	Positive	6.053	Negative	0.354	Negative	77.451	Positive	Positive	0
64	66-70	F	N	78.978	Positive	67.486	Positive	85.237	Positive	78.244	Positive	4.381	Negative	75.413	Positive	Positive	1/160
178	66-70	F	N	69.034	Positive	57.809	Positive	74.67	Positive	70.727	Positive	10.091	Borderline	71.563	Positive	Positive	1/40
212	66-70	F	N	65.561	Positive	54.527	Positive	73.748	Positive	65.255	Positive	8.909	Negative	68.677	Positive	Positive	1/40
69	46-50	M	N	68.315	Positive	29.397	Positive	57.967	Positive	57.11	Positive	1.409	Negative	70.116	Positive	Positive	1/20
200	46-50	M	N	47.459	Positive	15.281	Positive	54.201	Positive	46.928	Positive	0.262	Negative	72.763	Positive	Positive	1/20
32	86-90	M	Y	74.546	Positive	72.525	Positive	80.815	Positive	76.56	Positive	8.649	Negative	73.069	Positive	Positive	1/320
116	86-90	M	Y	65.796	Positive	62.151	Positive	65.803	Positive	63.3	Positive	1.171	Negative	69.487	Positive	Positive	0
175	86-90	M	Y	51.992	Positive	64.126	Positive	65.2	Positive	66.955	Positive	2.877	Negative	73.537	Positive	Positive	0
207	86-90	M	Y	39.416	Positive	65.72	Positive	64.544	Positive	67.185	Positive	2.677	Negative	73.712	Positive	Positive	0
79	91-95	F	N	65.461	Positive	66.078	Positive	81.517	Positive	75.542	Positive	8.189	Negative	73.022	Positive	Positive	1/160
123	91-95	F	N	60.172	Positive	63.127	Positive	69.825	Positive	66.925	Positive	3.584	Negative	71.034	Positive	Positive	1/160
165	91-95	F	N	56.911	Positive	61.773	Positive	68.412	Positive	65.105	Positive	0.306	Negative	67.35	Positive	Positive	1/40
190	91-95	F	N	57.509	Positive	62.595	Positive	68.225	Positive	65.639	Positive	1.102	Negative	67.583	Positive	Positive	1/40
68	46-50	F	N	0.149	Negative	0.208	Positive	0	Negative	0.123	Negative	0.199	Negative	61.279	Positive	Negative	0
230	46-50	F	N	0.402	Negative	0.168	Positive	1.155	Negative	0	Negative	0.106	Negative	66.776	Positive	Negative	0
86	76-80	M	N	65.067	Positive	59.199	Positive	69.141	Positive	68.854	Positive	8.989	Negative	62.65	Positive	Positive	1/80
170	76-80	M	N	63.168	Positive	58.208	Positive	73.239	Positive	72.499	Positive	11.496	Borderline	67.608	Positive	Positive	1/20
54	71-75	M	Y	0.178	Negative	0.053	Positive	0.105	Negative	0.395	Negative	0.062	Negative	73.117	Positive	Negative	0
66	71-75	M	Y	0.085	Negative	0.087	Positive	0.166	Negative	0	Negative	0	Negative	72.085	Positive	Negative	0
86	71-75	M	Y	0.054	Negative	0.068	Positive	0.081	Negative	0.657	Negative	0.023	Negative	71.937	Positive	Negative	0
112	71-75	M	Y	0.106	Negative	0.095	Positive	0.009	Negative	0	Negative	0.132	Negative	72.405	Positive	Negative	0
132	71-75	M	Y	0.073	Negative	0.095	Positive	0.014	Negative	0.168	Negative	0.004	Negative	70.766	Positive	Negative	0
160	71-75	M	Y	0.08	Negative	0.048	Positive	0.01	Negative	0	Negative	0.086	Negative	72.942	Positive	Negative	0
188	71-75	M	Y	0.035	Negative	0.062	Positive	0.119	Negative	0.249	Negative	0.027	Negative	72.269	Positive	Negative	0
193	71-75	M	Y	0.08	Negative	0.113	Positive	0.204	Negative	0	Negative	0	Negative	75.904	Positive	Negative	0
191	36-40	F	N	41.193	Positive	3.806	Positive	31.282	Positive	3.846	Negative	0.391	Negative	57.536	Positive	Positive	0
80	36-40	F	N	0.064	Negative	0.114	Positive	0.444	Negative	0.168	Negative	0.106	Negative	70.103	Positive	Negative	0
210	36-40	F	N	0.528	Negative	0.086	Positive	0.183	Negative	0.026	Negative	0.256	Negative	70.395	Positive	Negative	0
56	61-65	F	N	63.757	Positive	48.934	Positive	57.731	Positive	58.321	Positive	3.392	Negative	62.777	Positive	Positive	1/80
75	61-65	F	N	49.652	Positive	55.64	Positive	78.97	Positive	65.401	Positive	0.201	Negative	67.087	Positive	Positive	1/40
69	86-90	F	Y	58.951	Positive	51.6	Positive	50.57	Positive	50.315	Positive	57.298	Positive	53.067	Positive	Positive	1/20
187	86-90	F	Y	58.645	Positive	48.438	Positive	47.731	Positive	49.526	Positive	49.006	Positive	59.724	Positive	Positive	0
22	66-70	F	N	53.424	Positive	66.486	Positive	59.657	Positive	81.528	Positive	0.171	Negative	73.864	Positive	Positive	1/160
48	66-70	F	N	61.407	Positive	57.478	Positive	42.469	Positive	72.558	Positive	0.074	Negative	75.555	Positive	Positive	1/40
85	66-70	F	N	59.36	Positive	59.095	Positive	45.895	Positive	70.666	Positive	0.245	Negative	72.374	Positive	Positive	1/40
156	66-70	F	N	41.152	Positive	49.867	Positive	40.066	Positive	66.473	Positive	0.387	Negative	71.989	Positive	Positive	1/20
186	66-70	F	N	29.994	Borderline	45.707	Positive	31.66	Positive	57.793	Positive	0.171	Negative	67.342	Positive	Positive	1/20
237	66-70	F	N	9.24	Negative	37.376	Positive	36.914	Positive	38.309	Positive	0.084	Negative	67.252	Positive	Positive	0
16	81-85	M	Y	74.099	Positive	56.348	Positive	69.323	Positive	74.706	Positive	1.423	Negative	68.261	Positive	Positive	1/160
51	81-85	M	Y	72.668	Positive	60.584	Positive	80.727	Positive	76.237	Positive	16.685	Borderline	67.073	Positive	Positive	1/80
76	81-85	M	Y	71.879	Positive	52.563	Positive	82.044	Positive	74.248	Positive	2.263	Negative	69.122	Positive	Positive	1/320
181	81-85	M	Y	75.29	Positive	61.884	Positive	75.438	Positive	68.599	Positive	8	Negative	71.442	Positive	Positive	1/20
22	46-50	F	Y	72.323	Positive	52.721	Positive	59.572	Positive	65.415	Positive	0.118	Negative	71.521	Positive	Positive	1/80
63	46-50	F	Y	69.964	Positive	56.582	Positive	65.166	Positive	65.465	Positive	0.62	Negative	68.613	Positive	Positive	1/160
154	46-50	F	Y	54.023	Positive	56.34	Positive	71.717	Positive	62.43	Positive	0.314	Negative	66.519	Positive	Positive	1/20
189	46-50	F	Y	57.872	Positive	52.658	Positive	67.385	Positive	57.127	Positive	0.281	Negative	69.999	Positive	Positive	1/20
217	46-50	F	Y	59.886	Positive	59.389	Positive	75.342	Positive	62.992	Positive	0.532	Negative	70.257	Positive	Positive	1/20
32	56-60	F	Y	54.13	Positive	14.257	Positive	63.712	Positive	42.211	Positive	0.029	Negative	71.345	Positive	Positive	1/40
154	56-60	F	Y	35.537	Positive	36.813	Positive	37.825	Positive	25.865	Positive	0.738	Negative	49.776	Positive	Positive	1/20
196	56-60	F	Y	32.952	Positive	22.011	Positive	31.063	Positive	14.693	Borderline	0.259	Negative	48.504	Positive	Positive	0
57	56-60	F	N	62.863	Positive	55.105	Positive	61.188	Positive	63.444	Positive	1.698	Negative	65.934	Positive	Positive	1/40
219	56-60	F	N	53.205	Positive	51.52	Positive	56.796	Positive	55.726	Positive	2.636	Negative	63.195	Positive	Positive	1/40
34	71-75	M	Y	48.975	Positive	71.482	Positive	78.152	Positive	63	Positive	16.599	Borderline	66.335	Positive	Positive	1/160
226	71-75	M	Y	69.164	Positive	71.222	Positive	78.832	Positive	58.86	Positive	25.988	Positive	66.753	Positive	Positive	1/160
46	51-55	M	Y	0.098	Negative	0.214	Positive	1.079	Negative	0.002	Negative	0.411	Negative	68.843	Positive	Negative	0
69	51-55	M	Y	55.815	Positive	62.909	Positive	72.398	Positive	72.182	Positive	1.009	Negative	68.606	Positive	Positive	1/40
90	51-55	M	Y	68.691	Positive	37.174	Positive	73.194	Positive	33.776	Positive	0.108	Negative	75.865	Positive	Positive	1/20
124	51-55	M	Y	63.43	Positive	49.911	Positive	74.629	Positive	57.215	Positive	0.151	Negative	68.55	Positive	Positive	1/80
153	51-55	M	Y	41.29	Positive	32.201	Positive	75.724	Positive	46.544	Positive	0.21	Negative	68.5	Positive	Positive	1/80
31	71-75	M	Y	60.127	Positive	54.15	Positive	7.041	Negative	49.064	Positive	1.912	Negative	55.43	Positive	Positive	0
62	71-75	M	Y	52.542	Positive	50.732	Positive	21.489	Borderline	42.364	Positive	0.82	Negative	40.241	Positive	Positive	1/20
164	71-75	M	Y	50.897	Positive	22.016	Positive	13.279	Negative	33.45	Positive	1.717	Negative	34.443	Positive	Positive	0
199	71-75	M	Y	48.29	Positive	17.591	Positive	16.069	Borderline	30.199	Positive	0.012	Negative	33.945	Positive	Positive	0
215	71-75	M	Y	52.697	Positive	16.062	Positive	26.862	Borderline	31.489	Positive	1.075	Negative	43.274	Positive	Positive	0
52	81-85	F	N	74.448	Positive	62.114	Positive	76.782	Positive	79.913	Positive	1.029	Negative	68.734	Positive	Positive	1/80
164	81-85	F	N	72.46	Positive	61.798	Positive	70.571	Positive	67.76	Positive	3.565	Negative	69.516	Positive	Positive	1/40
31	61-65	M	Y	61.353	Positive	54.264	Positive	78.699	Positive	68.198	Positive	0.014	Negative	69.067	Positive	Positive	1/160
143	61-65	M	Y	4.014	Negative	22.846	Positive	66.352	Positive	36.838	Positive	0.081	Negative	69.526	Positive	Positive	1/80
173	61-65	M	Y	0.947	Negative	7.386	Positive	60.444	Positive	21.988	Positive	0.103	Negative	68.103	Positive	Positive	1/40
214	61-65	M	Y	1.329	Negative	10.649	Positive	55.972	Positive	10.336	Borderline	0	Negative	67.455	Positive	Positive	1/40
28	71-75	F	N	67.938	Positive	68.593	Positive	63.985	Positive	70.039	Positive	63.402	Positive	61.925	Positive	Positive	1/160
70	71-75	F	N	71.807	Positive	59.58	Positive	51.51	Positive	72.067	Positive	31.323	Positive	65.605	Positive	Positive	1/80
95	71-75	F	N	74.448	Positive	61.591	Positive	62.395	Positive	75.79	Positive	47.334	Positive	70.278	Positive	Positive	1/80
210	71-75	F	N	72.501	Positive	53.212	Positive	61.509	Positive	69.03	Positive	8.793	Negative	71.077	Positive	Positive	1/20
52	46-50	M	Y	57.188	Positive	57.081	Positive	68.043	Positive	70.093	Positive	0.064	Negative	69.184	Positive	Positive	1/40
186	46-50	M	Y	53.658	Positive	58.057	Positive	71.924	Positive	61.137	Positive	1.781	Negative	68.173	Positive	Positive	1/40
61	51-55	F	N	57.947	Positive	57.983	Positive	78.11	Positive	68.188	Positive	1.097	Negative	67.711	Positive	Positive	1/80
211	51-55	F	N	56.038	Positive	48.279	Positive	76.287	Positive	49.276	Positive	0.112	Negative	68.993	Positive	Positive	1/20
44	26-30	M	N	52.294	Positive	51.16	Positive	57.573	Positive	64.401	Positive	1.912	Negative	66.594	Positive	Positive	1/40
167	26-30	M	N	51.647	Positive	51.317	Positive	54.752	Positive	48.405	Positive	0.768	Negative	67.745	Positive	Positive	0
41	26-30	F	N	0.204	Negative	0.105	Positive	0.055	Negative	0	Negative	0.093	Negative	72.24	Positive	Negative	0
200	26-30	F	N	0.152	Negative	0.068	Positive	0.068	Negative	0.07	Negative	0.031	Negative	73.885	Positive	Negative	0
38	86-90	M	N	0.077	Negative	0.126	Positive	2.119	Negative	0.558	Negative	0.05	Negative	71.559	Positive	Negative	0
160	86-90	M	N	1.216	Negative	16.288	Positive	15.349	Borderline	15.125	Borderline	0	Negative	72.36	Positive	Positive	0
213	86-90	M	N	0.194	Negative	1.032	Positive	9.038	Negative	5.712	Negative	0.156	Negative	73.618	Positive	Negative	0
37	91-95	F	N	65.762	Positive	58.705	Positive	80.334	Positive	78.313	Positive	2.178	Negative	70.597	Positive	Positive	1/160
69	91-95	F	N	69.461	Positive	66.491	Positive	78.252	Positive	79.351	Positive	8.861	Negative	69.764	Positive	Positive	1/80
165	91-95	F	N	47.076	Positive	56.136	Positive	74.663	Positive	70.29	Positive	1.039	Negative	72.305	Positive	Positive	1/80
40	71-75	F	N	51.908	Positive	20.263	Positive	7.084	Negative	45.264	Positive	0	Negative	75.037	Positive	Positive	1/20
89	71-75	F	N	53.623	Positive	18.238	Positive	12.341	Negative	12.601	Borderline	0.734	Negative	76.544	Positive	Positive	1/20
155	71-75	F	N	45.334	Positive	13.004	Positive	9.623	Negative	7.581	Negative	0.799	Negative	70.201	Positive	Positive	0
180	71-75	F	N	41.598	Positive	14.036	Positive	19.928	Borderline	8.787	Negative	2.038	Negative	66.551	Positive	Positive	1/20
212	71-75	F	N	41.051	Positive	4.147	Positive	6.207	Negative	7.07	Negative	3.397	Negative	63.377	Positive	Positive	0
64	41-45	F	N	67.309	Positive	60.722	Positive	71.04	Positive	68.843	Positive	0.208	Negative	64.39	Positive	Positive	1/40
180	41-45	F	N	41.827	Positive	54.583	Positive	73.172	Positive	56.114	Positive	2.724	Negative	60.892	Positive	Positive	1/20
36	71-75	F	Y	42.321	Positive	48.71	Positive	40.326	Positive	60.695	Positive	28.22	Positive	46.606	Positive	Positive	1/80
97	71-75	F	Y	43.305	Positive	51.24	Positive	22.721	Borderline	55.212	Positive	15.862	Borderline	45.856	Positive	Positive	1/20
160	71-75	F	Y	38.1	Positive	57.376	Positive	39.704	Positive	50.007	Positive	5.818	Negative	61.381	Positive	Positive	1/20
78	76-80	F	Y	29.66	Borderline	68.186	Positive	66.083	Positive	70.554	Positive	0.162	Negative	69.143	Positive	Positive	1/320
216	76-80	F	Y	0.3	Negative	60.812	Positive	62.992	Positive	61.862	Positive	0.21	Negative	69.234	Positive	Positive	1/40
52	81-85	F	N	55.647	Positive	12.038	Positive	69.229	Positive	35.131	Positive	0.734	Negative	60.52	Positive	Positive	1/80
151	81-85	F	N	37.72	Positive	19.542	Positive	72.962	Positive	27.259	Positive	1.304	Negative	62.533	Positive	Positive	1/20
52	81-85	M	N	63.797	Positive	64.759	Positive	41.467	Positive	33.7	Positive	61.741	Positive	51.756	Positive	Positive	1/80
201	81-85	M	N	56.011	Positive	49.335	Positive	66.309	Positive	54.681	Positive	3.029	Negative	62.416	Positive	Positive	1/20
26	81-85	F	Y	0.503	Negative	0.714	Positive	0.143	Negative	0.089	Negative	0.011	Negative	70.419	Positive	Negative	0
194	81-85	F	Y	60.188	Positive	28.508	Positive	61.062	Positive	39.4	Positive	0.207	Negative	71.692	Positive	Positive	1/80
214	81-85	F	Y	54.753	Positive	9.483	Positive	40.39	Positive	21.122	Positive	0.264	Negative	70.49	Positive	Positive	0
